# Characterization of the genetic architecture of BMI in infancy and early childhood reveals age-specific effects and implicates pathways involved in Mendelian obesity

**DOI:** 10.1101/2021.05.04.21256508

**Authors:** Øyvind Helgeland, Marc Vaudel, Pol Sole-Navais, Christopher Flatley, Julius Juodakis, Jonas Bacelis, Ingvild L. Koløen, Gun Peggy Knudsen, Bente B. Johansson, Per Magnus, Ted Reichborn Kjennerud, Petur B. Juliusson, Camilla Stoltenberg, Oddgeir L. Holmen, Ole A. Andreassen, Bo Jacobsson, Pål R. Njølstad, Stefan Johansson

**Author notes:** Correspondence: Professor Stefan Johansson, Ph.D., Center for Diabetes Research, Department of Clinical Science, University of Bergen, NO-5020 Bergen, Norway, Professor Pål Rasmus Njølstad, M.D., Ph.D., Center for Diabetes Research, Department of Clinical Science, University of Bergen, NO-5020 Bergen, Norway. shared first authors (Øyvind Helgeland, Marc Vaudel).

## Abstract

To elucidate the role of common genetic variation on infant and child weight development, we performed genome-wide association studies across 12 time points from birth to eight years in 28,681 children and their parents (27,088 mothers and 26,239 fathers) in the Norwegian Mother, Father and Child Cohort Study (MoBa). We identify 46 distinct loci associated with early childhood BMI at specific ages, matching different child growth phases, and representing four major trajectory patterns. Among these loci, 30 are independent of known birth weight and adult BMI loci, and 21 show peak effect between six months and three years, making these discoverable only at early age. Several of the 21 variants reside in/near genes previously implicated in severe forms of early-onset obesity, and monogenic obesity genes are enriched in the vicinity of the 46 loci. Four loci demonstrate evidence of several independent association signals as key drivers for BMI development near *LEPR, GLP1R, PCSK1*, and *KLF14*, all central to appetite and energy balance. At the *KLF14* locus, we detect significant associations for maternally inherited alleles only, consistent with imprinting effects. Finally, we demonstrate how the BMI distribution stratified by different polygenic risk scores transitions from birth to adult profile throughout early childhood, and how age-specific polygenic risk scores improve the prediction of childhood obesity, outperforming scores based on adult BMI. In conclusion, our results offer a fine-grained characterization of the rapidly changing genetic association landscape sustaining early growth.
