## Supplementary Table 1 for "Characterization of the genetic architecture of BMI in infancy and early childhood reveals age-specific effects and implicates pathways involved in Mendelian obesity"

### Sheet: Sheet1
Age	# Samples	Sex	BMI [Median (Q1 - Q3)]
Birth	28681	F:48.6%	M: 14.28 (13.48 - 13.48)
			F: 14.21 (13.4 - 13.4)
6 weeks	18333	F:48.1%	M: 15.93 (14.98 - 14.98)
			F: 15.36 (14.5 - 14.5)
3 months	14064	F:48.2%	M: 15.59 (14.65 - 14.65)
			F: 15.56 (14.58 - 14.58)
6 months	11095	F:48.5%	M: 15.93 (14.92 - 14.92)
			F: 16 (14.86 - 14.86)
8 months	24302	F:48.4%	M: 16.79 (15.86 - 15.86)
			F: 16.21 (15.32 - 15.32)
1 year	24551	F:48.5%	M: 17.31 (16.42 - 16.42)
			F: 16.91 (16 - 16)
1.5 years	21871	F:48.3%	M: 17.45 (16.55 - 16.55)
			F: 17.05 (16.14 - 16.14)
2 years	21831	F:48.3%	M: 17.13 (16.28 - 16.28)
			F: 16.69 (15.85 - 15.85)
3 years	21514	F:48.3%	M: 16.91 (16.06 - 16.06)
			F: 16.48 (15.65 - 15.65)
5 years	16902	F:48.2%	M: 16.56 (15.75 - 15.75)
			F: 16.3 (15.45 - 15.45)
7 years	17212	F:48.1%	M: 16.17 (15.3 - 15.3)
			F: 15.96 (15.03 - 15.03)
8 years	14280	F:48.7%	M: 15.54 (14.66 - 14.66)
			F: 15.43 (14.56 - 14.56)
