## Supplementary Table 2 for "Characterization of the genetic architecture of BMI in infancy and early childhood reveals age-specific effects and implicates pathways involved in Mendelian obesity"

### Sheet: Sheet1
SNP	Chr	Pos	Nearest gene	Gene start	Gene stop	Distance to gene
rs10493377	1	65879252	LEPR	65886334	66103176	-7082
rs10889551	1	65906137	LEPR	65886334	66103176	intergenic
rs2767486	1	65991203	LEPR	65886334	66103176	intergenic
rs11676272	2	25141538	ADCY3	25042038	25142055	intergenic
rs11676272	2	25141538	POMC	25383721	25391559	-242183
rs6899303	5	95650975	PCSK1	95726039	95768985	-75064
rs263377	5	95884775	PCSK1	95726039	95768985	115790
rs10487505	7	127860163	LEP	127881330	127897682	-21167
rs28642213	9	139248082	INPP5E	139323066	139334256	-74984
rs78263856	18	58042821	MC4R	58038563	58040001	2820
