## Supplementary Table 3 for "Characterization of the genetic architecture of BMI in infancy and early childhood reveals age-specific effects and implicates pathways involved in Mendelian obesity"

### Sheet: cojo_joint_multiregion
Age	Chr	SNP	bp	refA	freq	b	se	p	n	freq_geno	bJ	bJ_se	pJ
6 m	1	rs10889551	65906137	A	0.34924	-0.078022	0.0091802	1.91324e-17	25052.9	0.347357	-0.064127	0.00927975	4.83231e-12
6 m	1	rs2767486	65991203	A	0.838584	-0.14325	0.0118587	1.35148e-33	25134.8	0.838595	-0.131949	0.0120048	4.20497e-28
1 y	1	rs10889551	65906137	A	0.350051	-0.0883041	0.00979255	1.9247e-19	22299.1	0.347357	-0.0757387	0.00990251	2.03438e-14
1 y	1	rs2767486	65991203	A	0.838408	-0.132686	0.012663	1.08744e-25	22366.4	0.838595	-0.119334	0.0128132	1.23917e-20
1.5 y	1	rs10493377	65879252	A	0.528376	0.0568839	0.00958002	2.88935e-09	21279.3	0.531172	0.0705426	0.00968377	3.22577e-13
1.5 y	1	rs2767486	65991203	A	0.83818	-0.116368	0.0127543	7.25187e-20	22010.3	0.838595	-0.129576	0.0129061	1.01777e-23
6 m	5	rs6899303	95650975	A	0.368755	-0.057154	0.00902538	2.41085e-10	25339.8	0.368411	-0.057154	0.00903234	2.48832e-10
1 y	5	rs263377	95884775	G	0.594586	-0.0539834	0.00951687	1.40819e-08	22332.8	0.593341	-0.0539834	0.00952351	1.44108e-08
3 m	6	rs2268657	39020542	T	0.513559	0.0555228	0.00894224	5.33064e-10	24760.7	0.514517	0.0604994	0.00905179	2.32991e-11
6 m	6	rs1820721	39110046	C	0.511425	-0.060729	0.00874259	3.74885e-12	25149.6	0.511353	-0.0867044	0.00923071	5.82929e-21
1 y	6	rs2268647	39043178	C	0.499315	-0.0480619	0.00944567	3.61389e-07	21865.2	0.500296	-0.0714341	0.00994266	6.73983e-13
1 y	6	rs1820721	39110046	C	0.512324	-0.0518771	0.00934102	2.79706e-08	22367	0.511353	-0.0773272	0.00985106	4.17265e-15
6 m	7	rs287621	130435181	T	0.260505	0.0636843	0.010075	2.59838e-10	24570.3	0.260396	0.0636843	0.010083	2.6839e-10
1.5 y	7	rs12672489	130483555	C	0.747386	0.0672341	0.0112301	2.13806e-09	20437.1	0.748609	0.0672341	0.0112397	2.20607e-09
