## Supplementary Table 6 for "Characterization of the genetic architecture of BMI in infancy and early childhood reveals age-specific effects and implicates pathways involved in Mendelian obesity"

### Sheet: Sheet1
mainCluster	cluster	snp	locus	chr	bp	testedAllele	otherAllele	ageAtPeak	mobaBetaAtPeak	mobaSeAtPeak	mobaPAtPeak	yengoProxy	yengoProxyR2	yengoProxyTestedAllele	yengoProxyOtherAllele	yengoBeta	yengoSe	yengoP	yengoGWASignificant	yengoTopHit	yengoTopHitR2	yengoTopHitTestedAllele	yengoTopHitOtherAllele	yengoTopHitBeta	yengoTopHitSe	yengoTopHitP	yengoTopHitGWASignificant	warringtonProxy	warringtonProxyR2	warringtonProxyTestedAllele	warringtonProxyOtherAllele	warringtonBeta	warringtonSe	warringtonP	warringtonGWASignificant	warringtonTopHit	warringtonTopHitR2	warringtonTopHitTestedAllele	warringtonTopHitOtherAllele	warringtonTopHitBeta	warringtonTopHitSe	warringtonTopHitP	warringtonTopHitGWASignificant
Transient	5	rs10493377	LEPR	1	65879252	A	G	1.5 y	0.0568839	0.00958002	2.2e-09					-0.0078	0.0017	6.9e-06	No	rs6662904	0.204	A	G	-0.0079	0.0017	3.6e-06	No					0.002882	0.002587	0.265322	No	rs4655802	0.4779	G	A	0.008032	0.002641	0.002364	No
Transient	5	rs10889551	LEPR	1	65906137	G	A	1 y	0.0883041	0.00979255	5.2e-19	rs4655811	1	G	C	-0.0023	0.0018	0.21	No	rs1171265	0.5157	G	A	-0.0089	0.0018	7.6e-07	No	rs4592285	1	G	A	-0.002019	0.005445	0.710801	No	rs3828037	0.2318	T	C	-0.007054	0.002613	0.006964	No
Transient	5	rs2767486	LEPR	1	65991203	G	A	6 m	0.14325	0.0118587	6.4e-34	rs1171275	0.8506	T	C	0.0002	0.0023	0.94	No	rs1171279	0.6732	T	C	0.0087	0.002	9.8e-06	No	rs1171276	0.8506	G	A	0.004846	0.003415	0.155894	No	rs9436301	0.2405	C	T	0.006689	0.002978	0.024724	No
Early Rise	6	rs10493544	TNNI3K	1	74983835	T	C	1 y	0.0538075	0.00940403	7.1e-09					0.018	0.0016	2.8e-28	Yes	rs7551507	0.9603	C	T	0.0184	0.0016	9.3e-30	Yes	rs1040070	0.98	G	C	0.006294	0.002579	0.014694	No	rs10789396	0.9599	T	C	0.007703	0.002688	0.004172	No
Late Rise	7	rs545608	SEC16B	1	177899121	C	G	8 y	0.0877785	0.0157954	3.2e-08					0.0471	0.0022	1.3e-102	Yes	rs543874	1	G	A	0.0475	0.002	1.2e-122	Yes					-0.003237	0.003164	0.306292	No	rs943764	0.211	G	A	0.004987	0.002598	0.05497	No
Transient	5	rs2816985	NR5A2	1	200072966	G	A	3 m	0.0591627	0.00905704	5.4e-11					-0.0012	0.0017	0.47	No	rs2258675	0.6506	G	C	-0.0031	0.0017	0.077	No					-0.000553	0.002595	0.831257	No	rs2737668	0.4999	G	A	-0.004016	0.002591	0.121206	No
Early Rise	6	rs77165542	AC105393.2	2	430975	C	T	1.5 y	0.187356	0.0324798	3.5e-09								No								No	rs62104180	0.698	G	A	0.005001	0.00612	0.413806	No	rs188536927	0.2143	T	G	0.046187	0.028682	0.107322	No
Early Rise	6	rs11676272	ADCY3	2	25141538	G	A	1 y	0.0887022	0.00929882	2.8e-22					0.0326	0.0017	8e-86	Yes	rs10182181	0.9604	G	A	0.0325	0.0016	6.7e-90	Yes					0.001463	0.002542	0.565022	No	rs1344840	0.2117	G	A	-0.008037	0.002903	0.005647	No
Birth	1	rs11708067	ADCY5	3	123065778	G	A	Birth	0.0789424	0.00975495	5.2e-16					0.0078	0.0019	5.8e-05	No	rs1456116	0.3252	A	G	0.0098	0.0016	1.5e-09	Yes					0.040866	0.002989	1.59e-42	Yes	rs11708067				0.040866	0.002989	1.59e-42	Yes
Birth	2	rs1482853	CCNL1	3	156798473	C	A	Birth	0.0988178	0.008435	5.9e-32					0.0043	0.0018	0.016	No	rs10049090	0.9794	G	A	0.0044	0.0018	0.013	No	rs900400	1	T	C	0.049936	0.002634	4.38e-80	Yes	rs1482852	0.9794	A	G	0.050395	0.002618	1.58e-82	Yes
Early Rise	6	rs2610989	LCORL	4	18022834	T	C	1.5 y	0.0597483	0.0108354	5.5e-08	rs16896276	1	A	T	-0.0018	0.002	0.36	No	rs7667864	0.6366	A	C	-0.0084	0.0019	1.2e-05	No					0.033071	0.00294	2.52e-29	Yes	rs4144829	0.956	C	T	0.035507	0.002915	4.32e-34	Yes
Transient	5	rs1032296	HHIP	4	145434688	T	C	6 m	0.0524932	0.00909708	1.1e-08					-0.0069	0.0018	9.3e-05	No	rs7688932	0.4771	T	C	-0.0124	0.0019	1e-10	Yes					-0.011952	0.00263	5.58e-06	No	rs4835180	0.2494	A	G	-0.020687	0.002611	2.41e-15	Yes
Transient	5	rs6899303	PCSK1	5	95650975	C	A	6 m	0.057154	0.00902538	5.3e-11					0.0039	0.0018	0.025	No	rs6235	0.2542	G	C	0.0175	0.0019	1.5e-19	Yes					0.007733	0.002642	0.003431	No	rs1477368	0.8998	G	A	0.009026	0.002621	0.000576	No
Transient	5	rs263377	CAST	5	95884775	A	G	1 y	0.0539834	0.00951687	2.9e-08					0.0051	0.0018	0.0041	No	rs2611742	0.4453	C	T	0.0152	0.0017	3.7e-18	Yes					0.005552	0.002648	0.036022	No	rs201192932	0.8393	I	R	0.017781	0.006236	0.004367	No
Transient	5	rs2268657	GLP1R	6	39020542	T	C	3 m	0.0555228	0.00894224	8.4e-10					0.0028	0.0018	0.12	No	rs4711569	0.4638	A	G	0.0054	0.0017	0.0015	No					0.002169	0.002602	0.404561	No	rs11964854	0.2799	C	A	0.005366	0.002907	0.064921	No
Transient	5	rs2268647	GLP1R	6	39043178	T	C	1 y	0.0480619	0.00944567	2.6e-07	rs7341356	1	G	A	0.007	0.0017	4.4e-05	No	rs877446	0.8091	G	A	0.0089	0.0017	3.2e-07	No	rs4711572	1	G	A	-0.007065	0.002567	0.005929	No	rs6458093	0.98	G	A	-0.007442	0.002567	0.003761	No
Transient	5	rs1820721	GLP1R	6	39110046	A	C	6 m	0.060729	0.00874259	7.2e-12	rs1864057	1	G	A	0.0024	0.0017	0.16	No	rs179269	0.4835	G	A	0.0049	0.0018	0.0067	No					-0.000201	0.002568	0.937712	No	rs4714211	0.2068	G	A	0.006756	0.002602	0.009445	No
Transient	5	rs209421	UBE3D	6	83523684	G	T	6 m	0.0727381	0.00995058	5.4e-13					-0.0009	0.0019	0.66	No	rs10498934	0.2893	A	G	0.0101	0.0017	6e-09	Yes					0.003549	0.002906	0.22186	No	rs4391233	0.3073	C	T	0.009405	0.002601	0.000302	No
Birth	3	rs7772579	ESR1	6	152042502	A	C	Birth	0.0651087	0.00906728	5.9e-13					-0.0005	0.0019	0.78	No	rs851981	0.7223	A	T	-0.003	0.002	0.14	No					0.031402	0.002865	6.43e-28	Yes	rs10872678	0.9465	T	C	0.031699	0.002848	9.78e-29	Yes
Transient	5	rs1772945	OPRM1	6	154312285	A	G	8 m	0.0562618	0.00937989	3.2e-09					0.0026	0.0017	0.13	No	rs1799971	0.2326	A	G	0.0124	0.0026	1.4e-06	No	rs1294105	0.8113	T	C	0.000263	0.002597	0.919368	No	rs6914262	0.6966	G	A	0.005498	0.002618	0.035733	No
Birth	2	rs78412508	GCK	7	44223858	G	A	Birth	0.375966	0.0470071	4e-15								No								No	rs144685198	1	C	T	0.171366	0.018094	2.96e-21	Yes	rs138715366	1	C	T	0.239889	0.014538	4.04e-61	Yes
Transient	5	rs17145750	MLXIPL	7	73026378	C	T	6 m	0.0697872	0.0119913	6.8e-09					-0.0113	0.0022	5.1e-07	No	rs13246490	0.8506	C	T	-0.0144	0.0028	2e-07	No					-0.009416	0.003491	0.007011	No	rs35493868	0.6691	C	G	-0.019912	0.0032	5.08e-10	Yes
Early Rise	6	rs10487505	LEP	7	127860163	C	G	1.5 y	0.0560745	0.00945154	3.2e-09	rs2167289	0.7992	T	G	0.0037	0.0017	0.035	No	rs791600	0.7992	A	G	0.004	0.0018	0.022	No	rs6979832	0.98	G	A	0.004206	0.002603	0.106085	No	rs11767595	0.4923	A	G	0.006563	0.002785	0.01846	No
Transient	5	rs287621	KLF14	7	130435181	T	C	6 m	0.0636843	0.010075	3.7e-10					-0.0088	0.0018	1.4e-06	No	rs972283	0.3109	G	A	-0.0096	0.0016	5.1e-09	Yes					-0.001396	0.002831	0.622058	No	rs1838932	0.4961	C	T	0.002416	0.002718	0.374005	No
Early Rise	6	rs12672489	KLF14	7	130483555	C	T	1.5 y	0.0672341	0.0112301	2.1e-09	rs10954285	1	T	C	0.003	0.002	0.12	No	rs11763341	0.2665	T	G	0.006	0.0023	0.009	No					0.006265	0.003009	0.037344	No	rs62473478	0.2661	C	G	0.007037	0.003258	0.030823	No
Early Rise	6	rs117212676	HNF4G	8	76632003	A	G	6 m	0.166343	0.0300358	1.8e-07	rs1564067	0.3196	C	T	0.0028	0.0035	0.42	No	rs7824221	0.2225	A	C	0.0126	0.0024	1.2e-07	No					0.006809	0.009457	0.471512	No	rs187355389	0.2422	G	A	0.028036	0.013381	0.036178	No
Transient	5	rs28457693	PTCH1	9	98217348	G	A	6 m	0.0726875	0.0129702	2.4e-08	rs10512249	0.9545	A	G	-0.0002	0.0029	0.95	No	rs10512248	0.289	G	T	-0.0058	0.0017	0.00079	No					0.044196	0.004212	9.89e-26	Yes	rs28457693				0.044196	0.004212	9.89e-26	Yes
Birth	2	rs28642213	GPSM1	9	139248082	A	G	Birth	0.0623516	0.00952144	4.7e-11	rs3812547	0.5893	G	A	-0.0026	0.0019	0.17	No	rs12379380	0.2328	T	C	-0.0036	0.0019	0.06	No					0.023708	0.003046	7.48e-15	Yes	rs28505901	0.9498	A	G	0.024438	0.003085	2.46e-15	Yes
Birth	3	rs11187129	HHEX	10	94429907	C	T	Birth	0.0471726	0.00833843	2.1e-08	rs12778642	0.9797	T	G	0.0036	0.0016	0.029	No	rs6583826	0.3462	A	G	0.0082	0.0016	3.8e-07	No					0.023206	0.002595	4.02e-19	Yes	rs1112718	0.7353	G	A	0.025684	0.00259	3.78e-23	Yes
Early Rise	6	rs1830890	PLCE1	10	96019501	G	A	3 y	0.0665976	0.0116456	1.3e-08	rs4918188	1	C	A	0.006	0.0017	0.0005	No	rs4918188	1	C	A	0.006	0.0017	0.0005	No					0.012092	0.002749	1.1e-05	No	rs2274224	0.6709	C	G	0.021363	0.00257	9.78e-17	Yes
Early Rise	6	rs1985927	SCGB1A1	11	62193537	C	T	8 m	0.0597242	0.0106369	6.8e-09	rs3017106	0.6598	T	C	0.0002	0.0019	0.93	No	rs11231073	0.2679	T	G	-0.0026	0.0017	0.14	No	rs2509963	0.975	C	T	-0.001212	0.002936	0.679646	No	rs2509972	0.2	G	A	0.00762	0.005585	0.172434	No
Transient	4	rs2298615	EHBP1L1	11	65352062	T	C	6 w	0.0712846	0.0121956	5.4e-09					0.0097	0.0021	4.6e-06	No	rs622614	0.3346	T	C	0.0164	0.0021	1.6e-15	Yes					0.006632	0.003087	0.031703	No	rs7941126	0.3686	A	G	0.013785	0.002608	1.28e-07	No
Transient	5	rs2728641	RP11-405A12.2	12	20111569	C	T	3 m	0.0501517	0.00895072	1.9e-08	rs12302364	0.9224	A	C	-0.0047	0.0017	0.0063	No	rs10770579	0.297	A	G	-0.006	0.0018	0.00071	No	rs12322375	0.9224	T	C	0.005033	0.002581	0.051189	No	rs61918882	0.3787	A	G	0.009863	0.002807	0.000445	No
Late Rise	7	rs7132908	FAIM2	12	50263148	A	G	8 y	0.0813492	0.01358	3.3e-09					0.0303	0.0018	2.7e-61	Yes	rs7138803	0.8885	A	G	0.03	0.0017	2.3e-71	Yes	rs12367809	0.8885	T	C	0.003849	0.002655	0.147055	No	rs643971	0.3243	A	G	0.006371	0.002597	0.014183	No
Early Rise	6	rs6538845	RP11-690J15.1	12	98544888	C	T	3 m	0.0549436	0.00895688	1.5e-09	rs1504563	1	G	T	0.0046	0.0017	0.0079	No	rs7953575	0.2129	G	T	0.0063	0.0023	0.0052	No	rs905747	1	T	C	0.002135	0.002577	0.407539	No	rs10777899	0.2198	G	A	0.006828	0.002663	0.01036	No
Birth	2	rs7310615	SH2B3	12	111865049	G	C	Birth	0.0498278	0.00850831	6.5e-09	rs3184504	1	C	T	0.0098	0.0016	2.1e-09	Yes	rs11065987	0.6458	A	G	0.0118	0.0017	1.5e-12	Yes	rs7137828	1	T	C	0.022681	0.002561	8.67e-19	Yes	rs3184504	1	C	T	0.022966	0.002554	2.57e-19	Yes
Transient	5	rs3741508	NCOR2	12	124812678	T	G	8 m	0.0826905	0.0134137	1.2e-09	rs2272368	1	A	G	0.0087	0.0026	0.00089	No	rs904648	0.2345	T	C	0.007	0.0021	0.00084	No					-0.00384	0.003789	0.310805	No	rs904647	0.3739	A	G	-0.011138	0.002752	5.23e-05	No
Birth	3	rs75806555	DLK1	14	101189448	C	T	Birth	0.0736909	0.0122557	2.1e-09	rs17577580	0.8544	C	T	0.0003	0.0024	0.89	No	rs9671394	0.2054	T	C	-0.0087	0.0018	1.9e-06	No	rs12147008	0.5765	T	C	0.010641	0.003109	0.000625	No	rs8014708	0.4208	G	A	0.027898	0.004312	1.01e-10	Yes
Transient	5	rs2585058	SH3GL3	15	84284552	G	A	8 m	0.0630845	0.00932108	8.6e-12					0.0045	0.0017	0.0098	No	rs11259933	0.2009	G	A	0.0066	0.0017	0.00011	No	rs2257011	0.9597	G	T	-0.00129	0.002586	0.61787	No	rs8041992	0.3657	A	T	-0.006729	0.002901	0.020402	No
Late Rise	8	rs17817288	FTO	16	53807764	G	A	8 y	0.0952937	0.0134465	1.3e-12	rs10852521	0.9216	C	T	0.0636	0.0016	0	Yes	rs8047395	0.8627	A	G	0.0642	0.0017	0	Yes	rs10852521	0.9216	C	T	0.003935	0.002542	0.1217	No	rs11642841	0.5399	A	C	0.006362	0.00262	0.015183	No
Early Rise	6	rs111810144	KIAA0895L	16	67216110	T	C	8 m	0.146989	0.0253811	5.2e-09	rs16957311	1	G	A	0.017	0.0051	0.00088	No	rs9936153	0.3902	G	A	0.0126	0.003	2.1e-05	No					0.004431	0.007378	0.54818	No	rs115253693	0.2513	C	T	-0.015758	0.005077	0.001917	No
Birth	2	rs739669	DLG4	17	7122377	A	G	Birth	0.0715704	0.00860056	4.7e-17					0.0054	0.0018	0.0033	No	rs2242449	0.3527	T	C	0.0096	0.0018	8.6e-08	No	rs2017365	0.979	A	G	0.025057	0.00267	6.67e-21	Yes	rs222857	0.6251	T	C	0.026478	0.002579	1.06e-24	Yes
Late Rise	7	rs78263856	MC4R	18	58042821	T	C	7 y	0.150369	0.0271212	3.8e-08	rs11873305	1	A	C	0.0665	0.0042	2.2e-56	Yes	rs2229616	0.3299	C	T	0.106	0.0059	4.7e-71	Yes					0.002802	0.006702	0.675923	No	rs118163342	0.3299	G	C	-0.035727	0.020218	0.077219	No
Transient	5	rs148252705	RIN2	20	17851179	T	C	3 m	0.156528	0.0286457	2.6e-08	rs6045018	0.212	A	C	0.0106	0.0043	0.014	No								No					-0.007316	0.007223	0.311095	No	rs117539743	0.3248	T	C	-0.023044	0.012665	0.068839	No
Early Rise	6	rs13038017	EFCAB8	20	31467551	C	T	1 y	0.0535926	0.00937166	1.2e-08					0.0036	0.0017	0.035	No	rs20654	0.5074	A	G	0.0072	0.0019	0.00014	No	rs11697394	1	A	G	0.00083	0.002576	0.74747	No	rs6087982	0.2497	A	G	-0.018581	0.003153	3.9e-09	Yes
Transient	5	rs5926278	PTCHD1-AS	23	23296291	T	C	3 m	0.14921	0.0269645	4.8e-08								No								No	rs5970790	0.2432	T	G	-0.006897	0.010496	0.51112	No								No
